# Lactoferrin levels in cerebrospinal fluid exhibits isoform-specific associations with Alzheimer’s disease

**DOI:** 10.1101/2025.09.24.25336349

**Authors:** Feiyang Zhao, Raquel Puerta, Yaxi Wang, Eva Beckett, Pablo Garcia Gonzalez, Sergi Valero, Adelina Orellana, Pilar Sanz, Tiffany F. Kautz, Jose E. Cavazos, Maria Victoria Fernandez, Amanda Cano, Sudha Seshadri, Merce Boada, Valentina R. Garbarino, Agustin Ruiz

## Abstract

**Background:** Pathological changes in Alzheimer’s disease (AD) begin years before the onset of clinical symptoms. Developing cost-effective and minimally invasive biomarkers for preclinical diagnosis remains a critical goal in the field. Lactoferrin, an iron-binding glycoprotein, has emerged as a promising candidate due to its multifunctional roles reported in previous studies. However, whether lactoferrin levels in biofluids are associated with established AD biomarkers, and whether it can serve as a reliable diagnostic indicator, remains controversial.

**Methods:** We analyzed SOMAscan proteomic data from 1,367 paired plasma and cerebrospinal fluid (CSF) samples from the ACE Alzheimer’s Center Barcelona cohort to evaluate lactoferrin levels. Associations between two lactoferrin-targeting SOMAmers and classical AD biomarkers, including total tau (t-tau), phosphorylated tau (p-tau181), and amyloid-beta 42 (Aβ42), were assessed. The age, sex, proteomic principal components were considered as covariates for sensitive analysis. The prognostic value of lactoferrin in predicting dementia progression was further evaluated using survival analysis.

**Findings:** Among the two lactoferrin-targeting SOMAmers, Seq.2780.35 (LTF2) showed a weak and exclusive association with CSF Aβ42 and syndromic status, whereas Seq.14755.4 (LTF1) was weakly associated with CSF p-tau and t-tau AD biomarker levels displayed expression-dependent stratification consistent with a ventricular-volume–related dilution effect rather than disease. Furthermore, lactoferrin levels were not significantly associated with the progression from mild cognitive impairment (MCI) to dementia.

**Interpretation:** Isoform-specific lactoferrin expression changes in cerebrospinal fluid (CSF), but not plasma, appears to have biological relevance and diagnostic biomarker potential for AD.
