## Supplemental Table 1-6 for "Lactoferrin levels in cerebrospinal fluid exhibits isoform-specific associations with Alzheimer’s disease"

### Sheet:  Supplementary Table S1
	AptName	SeqId	Target	UniProt	EntrezGene	Dilution	Plasma (Mean)	CSF (Mean)	Plasma (SD)	CSF (SD)	Plasma (Range)	CSF (Range)
LTF1	Seq.14755.4	14755-4	Lactoferrin	P02788	4057	0.2	370	132	469	79	[193.4, 14246.5]	[98.2, 2525.2]
LTF2	Seq.2780.35	2780-35	Lactoferrin	P02788	4057	5e-05	1260	19951	4703	20804	[288.4,169268.3]	[326.3, 161054.1]

### Sheet:  Supplementary Table S2
	Control (113)	MCI (833)	Dementia (394)	NA (29)	Total (1,369)
Age_LP	66.593 (7.039)	72.487 (7.992)	74.851 (7.497)	50.263 (13.32)	72.21 (8.807)
csf_abeta_42	1068.717 (377.948)	844.449 (415.512)	689.87(319.293)	1045.034 (384.142)	822.819 (400.566)
csf_p_tau	45.292 (19.054)	69.192 (40.396)	85.45 (54.522)	35.69 (16.557)	71.178 (44.99)
csf_tau	277.912 (120.454)	439.148 (276.461)	574.293 (402.932)	250.759 (117.47)	460.66 (319.743)
mmse_csf	29.396 (1.04)	25.759 (3.191)	20.614 (4.567)	NaN (NA)	24.525 (4.465)
qalb	0.006 (0.002)	0.006 (0.002)	0.007 (0.005)	0.005 (0.001)	0.006 (0.003)
apoe_e2e2	0	2	1	1	4
apoe_e2e3	21	49	24	0	94
apoe_e2e4	3	14	7	0	24
apoe_e3e3	64	480	213	22	779
apoe_e3e4	20	227	123	6	376
apoe_e4e4	3	41	20	0	64
atn_A-T-N-	79	251	69	19	418
atn_A-T-N+	0	11	3	2	16
atn_A-T+N-	3	33	6	0	42
atn_A-T+N+	7	115	45	1	168
atn_A+T-N-	13	119	64	6	202
atn_A+T-N+	0	5	5	0	10
atn_A+T+N-	2	59	10	0	71
atn_A+T+N+	9	240	191	1	441
mci_dementia_conversion_1y_0n_0	0	386	0	0	386
mci_dementia_conversion_1y_0n_1	0	367	0	0	367
Gender_Male	46	378	140	13	577
Gender_Female	67	455	254	16	792

### Sheet:  Supplementary Table S3
This table show the results of the linear regression between csf amylokd beta42, ptau and LTF1 in CSF using sex, age, reference gene, PC1, PC2 as covariants
term	statistic	Model1	Model2	Model3	Model4	Model5	Model6	Model7	Model8	Model9	Model10	Model11	Model12	Model13	Model14
(Intercept)	estimate	0.001	0.001	0.045	0.004	0.006	-0.011	0.175	-0.004	-0.005	-0.213	0.001	0.013	-0.018	-0.057
(Intercept)	std.error	-0.027	-0.026	-0.091	-0.025	-0.027	-0.027	-0.083	-0.027	-0.026	-0.09	-0.022	-0.021	-0.026	-0.068
(Intercept)	p.value	p = 0.984	p = 0.961	p = 0.617	p = 0.89	p = 0.81	p = 0.676	p = 0.034	p = 0.892	p = 0.86	p = 0.018	p = 0.955	p = 0.524	p = 0.484	p = 0.403
LTF1	estimate	0.082	0.098	0.081	-0.014	-0.005	0.149	0	0.086	0.068	0.09	-0.073	-0.167	0.169	-0.071
LTF1	std.error	-0.034	-0.033	-0.034	-0.033	-0.035	-0.035	-0.033	-0.034	-0.033	-0.034	-0.028	-0.028	-0.034	-0.027
LTF1	p.value	p = 0.017	p = 0.003	p = 0.018	p = 0.669	p = 0.893	p = <0.001	p = 0.998	p = 0.011	p = 0.037	p = 0.008	p = 0.009	p = <0.001	p = <0.001	p = 0.01
poly(Age_LP, 2)1	estimate		-8.869					-9.04		10.299					6.75
poly(Age_LP, 2)1	std.error		-0.968					-0.96		-0.95					-0.79
poly(Age_LP, 2)1	p.value		p = <0.001					p = <0.001		p = <0.001					p = <0.001
poly(Age_LP, 2)2	estimate		1.771					1.616		-2.634					-1.501
poly(Age_LP, 2)2	std.error		-0.967					-0.886		-0.949					-0.729
poly(Age_LP, 2)2	p.value		p = 0.067					p = 0.069		p = 0.006					p = 0.04
sex_1M_2F	estimate			-0.028				-0.108			0.133				0.034
sex_1M_2F	std.error			-0.055				-0.051			-0.055				-0.042
sex_1M_2F	p.value			p = 0.605				p = 0.032			p = 0.015				p = 0.409
seq.18268.5_GAGE2A	estimate				0.381			0.715				0.631			0.01
seq.18268.5_GAGE2A	std.error				-0.027			-0.069				-0.023			-0.057
seq.18268.5_GAGE2A	p.value				p= <0.001			p= <0.001				p = <0.001			p = 0.861
PC1	estimate					-0.008		0.01					-0.022		-0.019
PC1	std.error					-0.001		-0.002					-0.001		-0.002
PC1	p.value					p = <0.001		p = <0.001					p = <0.001		p = <0.001
PC2	estimate						-0.019	0.009						-0.024	-0.022
PC2	std.error						-0.002	-0.003						-0.002	-0.003
PC2	p.value						p = <0.001	p = 0.004						p = <0.001	p = <0.001
R2		0.004	0.065	0.004	0.134	0.05	0.048	0.229	0.005	0.09	0.009	0.365	0.395	0.074	0.472
R2 Adj.		0.004	0.063	0.003	0.133	0.048	0.047	0.225	0.004	0.088	0.008	0.364	0.394	0.073	0.469
RMSE		1	0.97	1	0.93	0.97	0.97	0.88	0.99	0.95	0.99	0.79	0.77	0.95	0.72
Num.Obs.		1348	1348	1348	1348	1348	1348	1348	1348	1348	1348	1348	1348	1348	1348
model1: csf_abeta_42 ~ LTF1 model2 : csf_abeta_42 ~ LTF1 + poly(Age_LP, 2) model3 : csf_abeta_42 ~ LTF1 + sex_1M_2F model4 : csf_abeta_42 ~ LTF1 + seq.18268.5_GAGE2A model5 : csf_abeta_42 ~ LTF1 + PC1 model6 : csf_abeta_42 ~ LTF1 + PC2 model7 : csf_abeta_42 ~ LTF1 + poly(Age_LP, 2) + sex_1M_2F + seq.18268.5_GAGE2A + PC1 + PC2 model8 : csf_p_tau ~ LTF1 model9 : csf_p_tau ~ LTF1 + poly(Age_LP, 2) m…

### Sheet:  Supplementary Table S4
This table show the results of the linear regression between csf amylokd beta42, ptau and LTF1 in CSF using sex, age, reference gene, PC1, PC2 as covariants in LTF1 high express population
term	statistic	Model1	Model2	Model3	Model4	Model5	Model6	Model7	Model8	Model9	Model10	Model11	Model12	Model13	Model14
(Intercept)	estimate	0.239	0.258	0.945	0.157	0.04	0.328	0.849	0.318	0.298	0.093	0.118	-0.251	0.515	-0.027
(Intercept)	std.error	-0.175	-0.173	-0.379	-0.173	-0.206	-0.205	-0.454	-0.177	-0.172	-0.395	-0.136	-0.17	-0.203	-0.37
(Intercept)	p.value	0.175	0.141	0.015	0.367	0.846	0.115	0.066	0.077	0.087	0.815	0.39	0.145	0.014	0.941
LTF1	estimate	-0.004	-0.012	-0.02	-0.004	0.018	0	-0.037	-0.143	-0.134	-0.138	-0.144	-0.082	-0.134	-0.119
LTF1	std.error	-0.062	-0.061	-0.061	-0.06	-0.062	-0.062	-0.067	-0.063	-0.061	-0.063	-0.047	-0.052	-0.062	-0.055
LTF1	p.value	0.952	0.843	0.747	0.943	0.777	0.996	0.583	0.026	0.031	0.033	0.003	0.117	0.034	0.034
poly(Age_LP, 2)1	estimate		-1.258					-1.444		2.164					1.1
poly(Age_LP, 2)1	std.error		-0.893					-0.916		-0.886					-0.747
poly(Age_LP, 2)1	p.value		0.163					0.12		0.017					0.146
poly(Age_LP, 2)2	estimate		1.056					0.906		-0.368					-0.746
poly(Age_LP, 2)2	std.error		-0.893					-0.861		-0.886					-0.702
poly(Age_LP, 2)2	p.value		0.242					0.297		0.679					0.292
sex_1M_2F	estimate			-0.445				-0.405			0.142				0.078
sex_1M_2F	std.error			-0.213				-0.219			-0.222				-0.178
sex_1M_2F	p.value			0.041				0.069			0.526				0.661
seq.18268.5_GAGE2A	estimate				0.274			0.39				0.667			0.513
seq.18268.5_GAGE2A	std.error				-0.117			-0.297				-0.092			-0.242
seq.18268.5_GAGE2A	p.value				0.023			0.194				<0.001			0.038
PC1	estimate					-0.007		0.003					-0.019		-0.004
PC1	std.error					-0.004		-0.009					-0.003		-0.007
PC1	p.value					0.082		0.758					<0.001		0.596
PC2	estimate						-0.009	0.002						-0.02	-0.006
PC2	std.error						-0.011	-0.014						-0.011	-0.011
PC2	p.value						0.41	0.907						0.067	0.576
Num.Obs.		69	69	69	69	69	69	69	69	69	69	69	69	69	69
R2		0	0.049	0.062	0.076	0.045	0.01	0.195	0.072	0.152	0.078	0.481	0.406	0.118	0.516
R2 Adj.		-0.015	0.006	0.034	0.048	0.016	-0.02	0.103	0.058	0.113	0.05	0.465	0.388	0.092	0.461
RMSE		0.89	0.87	0.86	0.85	0.87	0.88	0.8	0.9	0.86	0.9	0.67	0.72	0.88	0.65
model1: csf_abeta_42 ~ LTF1 model2 : csf_abeta_42 ~ LTF1 + poly(Age_LP, 2) model3 : csf_abeta_42 ~ LTF1 + sex_1M_2F model4 : csf_abeta_42 ~ LTF1 + seq.18268.5_GAGE2A model5 : csf_abeta_42 ~ LTF1 + PC1 model6 : csf_abeta_42 ~ LTF1 + PC2 model7 : csf_abeta_42 ~ LTF1 + poly(Age_LP, 2) + sex_1M_2F + seq.18268.5_GAGE2A + PC1 + PC2 model8 : csf_p_tau ~ LTF1 model9 : csf_p_tau ~ LTF1 + poly(Age_LP, 2) m…

### Sheet:  Supplementary Table S5
This table show the results of the linear regression between csf amylokd beta42, ptau and LTF1 in CSF using sex, age, reference gene, PC1, PC2 as covariants in LTF1 Low express population																																This table show the results of the linear regression between csf amylokd beta42, ptau and LTF1 in CSF using sex, age, reference gene, PC1, PC2 as covariants in LTF1 high express population																This table show the results of the linear regression between csf amylokd beta42, ptau and LTF1 in CSF using sex, age, reference gene, PC1, PC2 as covariants in LTF1 high express population
term	statistic	Model1	Model2	Model3	Model4	Model5	Model6	Model7	Model8	Model9	Model10	Model11	Model12	Model13	Model14
(Intercept)	estimate	0.004	0.015	0.015	-0.021	-0.008	-0.011	0.144	0.057	0.045	-0.144	0.017	0.022	0.037	-0.052
(Intercept)	std.error	-0.03	-0.029	-0.094	-0.028	-0.029	-0.029	-0.086	-0.029	-0.028	-0.092	-0.024	-0.023	-0.028	-0.071
(Intercept)	p.value	p = 0.883	p = 0.602	p = 0.875	p = 0.442	p = 0.789	p = 0.695	p = 0.095	p = 0.053	p = 0.107	p = 0.118	p = 0.486	p = 0.341	p = 0.187	p = 0.466
LTF1	estimate	0.12	0.183	0.12	-0.119	-0.074	0.195	-0.032	0.383	0.316	0.385	0.01	-0.167	0.475	-0.06
LTF1	std.error	-0.061	-0.06	-0.061	-0.06	-0.065	-0.061	-0.06	-0.06	-0.058	-0.06	-0.051	-0.051	-0.058	-0.049
LTF1	p.value	p = 0.050	p = 0.002	p = 0.051	p = 0.046	p = 0.258	p = 0.001	p = 0.598	p = <0.001	p = <0.001	p = <0.001	p = 0.837	p = 0.001	p = <0.001	p = 0.226
poly(Age_LP, 2)1	estimate		-8.978					-8.676		9.564					6.568
poly(Age_LP, 2)1	std.error		-0.976					-0.971		-0.948					-0.799
poly(Age_LP, 2)1	p.value		p = <0.001					p = <0.001		p = <0.001					p = <0.001
poly(Age_LP, 2)2	estimate		1.605					1.501		-2.592					-1.352
poly(Age_LP, 2)2	std.error		-0.97					-0.89		-0.942					-0.733
poly(Age_LP, 2)2	p.value		p = 0.098					p = 0.092		p = 0.006					p = 0.065
sex_1M_2F	estimate			-0.007				-0.097			0.128				0.033
sex_1M_2F	std.error			-0.057				-0.052			-0.055				-0.043
sex_1M_2F	p.value			p = 0.907				p = 0.064			p = 0.022				p = 0.437
seq.18268.5_GAGE2A	estimate				0.397			0.741				0.618			-0.019
seq.18268.5_GAGE2A	std.error				-0.028			-0.072				-0.024			-0.059
seq.18268.5_GAGE2A	p.value				p = <0.001			p = <0.001				p = <0.001			p = 0.752
PC1	estimate					-0.008		0.011					-0.023		-0.02
PC1	std.error					-0.001		-0.002					-0.001		-0.002
PC1	p.value					p = <0.001		p = <0.001					p = <0.001		p = <0.001
PC2	estimate						-0.02	0.009						-0.025	-0.023
PC2	std.error						-0.002	-0.003						-0.002	-0.003
PC2	p.value						p = <0.001	p = 0.005						p = <0.001	p = <0.001
Num.Obs.		1279	1279	1279	1279	1279	1279	1279	1279	1279	1279	1279	1279	1279	1279
R2		0.003	0.067	0.003	0.138	0.048	0.052	0.231	0.031	0.107	0.035	0.362	0.398	0.107	0.472
R2 Adj.		0.002	0.065	0.001	0.137	0.046	0.051	0.227	0.03	0.105	0.033	0.361	0.397	0.106	0.469
RMSE		1	0.97	1	0.93	0.98	0.98	0.88	0.98	0.94	0.98	0.8	0.77	0.94	0.72
model1: csf_abeta_42 ~ LTF1 model2 : csf_abeta_42 ~ LTF1 + poly(Age_LP, 2) model3 : csf_abeta_42 ~ LTF1 + sex_1M_2F model4 : csf_abeta_42 ~ LTF1 + seq.18268.5_GAGE2A model5 : csf_abeta_42 ~ LTF1 + PC1 model6 : csf_abeta_42 ~ LTF1 + PC2 model7 : csf_abeta_42 ~ LTF1 + poly(Age_LP, 2) + sex_1M_2F + seq.18268.5_GAGE2A + PC1 + PC2 model8 : csf_p_tau ~ LTF1 model9 : csf_p_tau ~ LTF1 + poly(Age_LP, 2) m…

### Sheet:  Supplementary Table S6
This table show the results of the linear regression between csf amylokd beta42, ptau and LTF2 in CSF using sex, age, reference gene, PC1, PC2 as covariants
Intercept	estimate	-0.003	-0.003	0.041	0.004	0.007	-0.016	0.167	-0.008	-0.008	-0.208	0.005	0.02	-0.024	-0.047
Intercept	std.error	-0.027	-0.026	-0.09	-0.025	-0.026	-0.027	-0.083	-0.027	-0.026	-0.09	-0.022	-0.021	-0.026	-0.068
Intercept	p.value	p = 0.898	p = 0.895	p = 0.651	p = 0.874	p = 0.802	p = 0.551	p = 0.044	p = 0.771	p = 0.761	p = 0.022	p = 0.832	p = 0.356	p = 0.356	p = 0.494
LTF1	estimate	-0.112	-0.097	-0.111	-0.087	-0.113	-0.098	-0.054	0.001	-0.017	-0.001	0.043	-0.003	0.019	0.005
LTF1	std.error	-0.027	-0.026	-0.027	-0.025	-0.026	-0.027	-0.024	-0.027	-0.026	-0.027	-0.022	-0.021	-0.026	-0.02
LTF1	p.value	p = <0.001	p = <0.001	p = <0.001	p = <0.001	p = <0.001	p = <0.001	p = 0.025	p = 0.967	p = 0.520	p = 0.985	p = 0.050	p = 0.879	p = 0.477	p = 0.800
polyAge_LP, 21	estimate		-8.527					-9.003		10.43					6.94
polyAge_LP, 21	std.error		-0.967					-0.954		-0.951					-0.789
polyAge_LP, 21	p.value		p = <0.001					p = <0.001		p = <0.001					p = <0.001
polyAge_LP, 22	estimate		1.665					1.581		-2.668					-1.431
polyAge_LP, 22	std.error		-0.965					-0.884		-0.95					-0.731
polyAge_LP, 22	p.value		p = 0.085					p = 0.074		p = 0.005					p = 0.050
sex_1M_2F	estimate			-0.028				-0.103			0.127				0.029
sex_1M_2F	std.error			-0.055				-0.05			-0.055				-0.042
sex_1M_2F	p.value			p = 0.607				p = 0.042			p = 0.021				p = 0.491
seq.18268.5_GAGE2A	estimate				0.373			0.695				0.621			-0.001
seq.18268.5_GAGE2A	std.error				-0.026			-0.07				-0.022			-0.058
seq.18268.5_GAGE2A	p.value				p = <0.001			p = <0.001				p = <0.001			p = 0.992
PC1	estimate					-0.008		0.01					-0.021		-0.019
PC1	std.error					-0.001		-0.002					-0.001		-0.002
PC1	p.value					p = <0.001		p = <0.001					p = <0.001		p = <0.001
PC2	estimate						-0.016	0.009						-0.021	-0.024
PC2	std.error						-0.002	-0.003						-0.002	-0.003
PC2	p.value						p = <0.001	p = 0.004						p = <0.001	p = <0.001
Num.Obs.		1348	1348	1348	1348	1348	1348	1348	1348	1348	1348	1348	1348	1348	1348
R2		0.012	0.068	0.013	0.142	0.062	0.045	0.231	0	0.087	0.004	0.364	0.379	0.058	0.469
R2 Adj.		0.012	0.066	0.011	0.14	0.061	0.043	0.227	-0.001	0.085	0.003	0.363	0.378	0.056	0.466
RMSE		0.99	0.96	0.99	0.92	0.97	0.98	0.88	0.99	0.95	0.99	0.79	0.78	0.96	0.72
model1 : csf_abeta_42 ~ LTF2 model2 : csf_abeta_42 ~ LTF2 + poly(Age_LP, 2) model3 : csf_abeta_42 ~ LTF2 + sex_1M_2F model4 : csf_abeta_42 ~ LTF2 + seq.18268.5_GAGE2A model5 : csf_abeta_42 ~ LTF2 + PC1 model6 : csf_abeta_42 ~ LTF2 + PC2 model7 : csf_abeta_42 ~ LTF2 + poly(Age_LP, 2) + sex_1M_2F + seq.18268.5_GAGE2A + PC1 + PC2 model8 : csf_p_tau ~ LTF2 model9 : csf_p_tau ~ LTF2 + poly(Age_LP, 2) …
